# Examining risk factors for weight change during midlife: A Mendelian randomization study

**DOI:** 10.1101/2021.07.21.21260895

**Authors:** Grace M. Power, Jessica Tyrrell, Apostolos Gkatzionis, Si Fang, Jon Heron, George Davey Smith, Tom G. Richardson

## Abstract

**Background:** Maintaining a healthy weight across adulthood reduces morbidity and mortality risk in later life. This study aimed to examine factors contributing to weight change over a one-year interval in midlife. While conventional epidemiological analyses have reported risk factors associated with weight change, biases such as confounding present challenges when inferring causality.

**Methods:** Conventional observational analyses were used in addition to a one-sample Mendelian randomization (MR) approach to estimate the genetically predicted effects of four exposures (alcohol consumption, smoking intensity, educational attainment and Alzheimer’s disease liability) on weight change (mean age: 56.9 years) using data from 329 531 participants in the UK Biobank.

**Results:** One-sample MR indicated strong evidence that Alzheimer’s disease liability increased the odds of weight loss whilst conventional analyses reported little evidence of this. In MR and conventional epidemiological analyses, higher educational attainment was associated with maintaining a steady weight. In addition, higher alcohol consumption was associated with weight gain in conventional analyses only. Finally, whilst conventional analyses showed that smoking heaviness was associated with weight gain, the converse was supported by MR, which indicated strong evidence that smoking heaviness reduced the odds of weight gain.

**Conclusions:** Our findings highlight important risk factors for weight change in midlife and emphasise the public health importance of evaluating the dynamic changes to body weight within a causal inference setting.
