## Supplementary Table S1 for "Examining risk factors for weight change during midlife: A Mendelian randomization study"

### Sheet: Table S1 - Data summary
Supplementary Table 1: Summary of the observational data used in this study
Variable type	Category	Trait	Collection method	Field	Categories, Integer or Continuous measure
Outcome	General health	Weight change compared with 1 year previously	Self-reported, touch-screen questionnaire	2306	Yes - gained weight, Yes - lost weight, No - weigh about the same
Exposure	Smoking	Number of cigarettes currently smoked daily (current cigarette smokers)	Self-reported, touch-screen questionnaire	3456	Cigerettes/day
Measure used to stratify	Smoking	Smoking status	Self-reported, touch-screen questionnaire	1239	Current, Former, Never
Measure used to stratify	Alcohol	Alcohol drinker status	Self-reported, touch-screen questionnaire	20117	Current, Previous, Never
Measure used to calculate exposure	Alcohol	Average weekly red wine intake	Self-reported, touch-screen questionnaire	1568	Glasses
Measure used to calculate exposure	Alcohol	Average monthly red wine intake	Self-reported, touch-screen questionnaire	4407	Glasses
Measure used to calculate exposure	Alcohol	Average weekly champagne plus white wine intake	Self-reported, touch-screen questionnaire	1578	Glasses
Measure used to calculate exposure	Alcohol	Average monthly champagne plus white wine intake	Self-reported, touch-screen questionnaire	4418	Glasses
Measure used to calculate exposure	Alcohol	Average weekly beer plus cider intake	Self-reported, touch-screen questionnaire	1588	Pints
Measure used to calculate exposure	Alcohol	Average monthly beer plus cider intake	Self-reported, touch-screen questionnaire	4429	Pints
Measure used to calculate exposure	Alcohol	Average weekly fortified wine intake	Self-reported, touch-screen questionnaire	1608	Glasses
Measure used to calculate exposure	Alcohol	Average monthly fortified wine intake	Self-reported, touch-screen questionnaire	4451	Glasses
Measure used to calculate exposure	Alcohol	Average weekly monthly intake of other alcoholic drinks	Self-reported, touch-screen questionnaire	5364	Glasses
Measure used to calculate exposure	Alcohol	Average monthly monthly intake of other alcoholic drinks	Self-reported, touch-screen questionnaire	4462	Glasses
Exposure	Education	Educational attainment	Self-reported, touch-screen questionnaire	6138	College or university degree, A levels/AS levels or equivalent, O levels/GCSEs or equivalent, CSEs or equivalent, NVQ or HND or HNC or equivalent, Other progessional qualifications eg: nursing, teaching
Exposure	Family history	Illness of father - Alzheimer's disease/dementia	Self-reported, touch-screen questionnaire	20107	Yes, No
Exposure	Family history	Illness of mother - Alzheimer's disease/dementia	Self-reported, touch-screen questionnaire	20110	Yes, No
