## Supplementary Table S2 for "Examining risk factors for weight change during midlife: A Mendelian randomization study"

### Sheet: Sheet1
Supplementary Table 2: Robust analyses using the two-sample MR weighted median and MR-Egger methods for risk factors on weight loss compared to staying the same weight and weight gain and weight gain compared to staying the same and weight loss during midlife
Risk factor	Outcome	Method	Coef	SE	p Value	Odds Ratio (95% CI)
Alcohol consumption	Weight loss compared to staying the same or weight gain	Weighted median	0.0046385	0.0113298	0.682241	1.005 (0.983, 1.028)
Alcohol consumption	Weight loss compared to staying the same or weight gain	MR Egger	0.00908376	0.0161169	0.576944	1.009 (0.978, 1.042)
Educational attainment	Weight loss compared to staying the same or weight gain	Weighted median	-0.0220527	0.00585038	0.000163607	0.978 (0.967, 0.989)
Educational attainment	Weight loss compared to staying the same or weight gain	MR Egger	0.011638	0.0166298	0.484572	1.012 (0.979, 1.045)
Alzheimer's genetic liability score	Weight loss compared to staying the same or weight gain	Weighted median	0.00262696	0.00193208	0.17394	1.003 (0.999, 1.006)
Alzheimer's genetic liability score	Weight loss compared to staying the same or weight gain	MR Egger	0.0052873	0.00279638	0.0830393	1.005 (1.000, 1.011)
Alzheimer's genetic liability score (without rs12972156)	Weight loss compared to staying the same or weight gain	Weighted median	0.00262696	0.00195692	0.179467	1.003 (0.999, 1.006)
Alzheimer's genetic liability score (without rs12972156)	Weight loss compared to staying the same or weight gain	MR Egger	0.0052873	0.00279638	0.0830393	1.005 (1.000, 1.011)
Alcohol consumption	Weight gain compared to staying the same or weight loss	Weighted median	0.0228748	0.0144557	0.113557	1.023 (0.995, 1.053)
Alcohol consumption	Weight gain compared to staying the same or weight loss	MR Egger	0.0373347	0.0300741	0.223473	1.038 (0.979, 1.101)
Educational attainment	Weight gain compared to staying the same or weight loss	Weighted median	-0.0871904	0.00721162	1.18903e-33	0.917 (0.904, 0.930)
Educational attainment	Weight gain compared to staying the same or weight loss	MR Egger	-0.105953	0.0239846	1.38976e-05	0.899 (0.858, 0.943)
Alzheimer's genetic liability score	Weight gain compared to staying the same or weight loss	Weighted median	-0.00770327	0.00249887	0.00205128	0.992 (0.987, 0.997)
Alzheimer's genetic liability score	Weight gain compared to staying the same or weight loss	MR Egger	-0.00703816	0.00371563	0.0825475	0.993 (0.986, 1.000)
Alzheimer's genetic liability score (without rs12972156)	Weight gain compared to staying the same or weight loss	Weighted median	-0.00770327	0.00261479	0.0032187	0.992 (0.987, 0.997)
Alzheimer's genetic liability score (without rs12972156)	Weight gain compared to staying the same or weight loss	MR Egger	-0.00703816	0.00371563	0.0825475	0.993 (0.986, 1.000)
