## Supplementary Table S3 for "Examining risk factors for weight change during midlife: A Mendelian randomization study"

### Sheet: Sheet1
Supplementary Table 2: Conventional epidemiological and one-sample Mendelian Randomization estimates for risk factors on weight loss compared to staying the same weight and weight gain and weight gain compared to staying the same and weight loss during midlife in a group of UK Biobank pariticpants that reported no major dietry changes in the last 5 years
Smoking heaviness (number of cigarettes smoked per day)	Weight loss compared to staying the same or weight gain	0.0081938	0.0030808	0.007822	Ever smokers	Conventional
Alcohol consumption (units per day)	Weight loss compared to staying the same or weight gain	-0.000841	0.0004344	0.05288	Ever drinkers	Conventional
Educational attainment	Weight loss compared to staying the same or weight gain	-0.000455	0.001562	0.7708	Total population	Conventional
Alzheimer's in either or both parents	Weight loss compared to staying the same or weight gain	0.0183258	0.0233545	0.4326	Total population	Conventional
Smoking heaviness (number of cigarettes smoked per day)	Weight gain compared to staying the same or weight loss	0.010601	0.002294	3.81e-06	Ever smokers	Conventional
Alcohol consumption (units per day)	Weight gain compared to staying the same or weight loss	0.001855	0.0002766	1.99e-11	Ever drinkers	Conventional
Educational attainment	Weight gain compared to staying the same or weight loss	-0.0351346	0.0010201	< 2E-16	Total population	Conventional
Alzheimer's in either or both parents	Weight gain compared to staying the same or weight loss	-0.0306492	0.0152701	0.04473	Total population	Conventional
Smoking heaviness	Weight loss compared to staying the same or weight gain	0.019967	0.017289	0.2481	Ever smokers	Mendelian Randomization
Alcohol consumption	Weight loss compared to staying the same or weight gain	0.0071757	0.0081855	0.38069	Ever drinkers	Mendelian Randomization
Educational attainment	Weight loss compared to staying the same or weight gain	0.0026719	0.0078446	0.7334	Total population	Mendelian Randomization
Alzheimer's genetic liability score	Weight loss compared to staying the same or weight gain	0.030297	0.0078262	0.000108	Total population	Mendelian Randomization
Smoking heaviness	Weight gain compared to staying the same or weight loss	-0.002737	0.0113448	0.8094	Ever smokers	Mendelian Randomization
Alcohol consumption	Weight gain compared to staying the same or weight loss	0.0034715	0.0052602	0.50928	Ever drinkers	Mendelian Randomization
Educational attainment	Weight gain compared to staying the same or weight loss	-0.0501154	0.0050661	< 2E-16	Total population	Mendelian Randomization
Alzheimer's genetic liability score	Weight gain compared to staying the same or weight loss	-0.0287428	0.0050983	1.72e-08	Total population	Mendelian Randomization
